# The Utility of Long-Read Sequencing in Diagnosing Genetic Autosomal Recessive Parkinson’s Disease: a genetic screening study

**DOI:** 10.1101/2024.06.14.24308784

**Authors:** Kensuke Daida, Hiroyo Yoshino, Laksh Malik, Breeana Baker, Mayu Ishiguro, Rylee Genner, Kimberly Paquette, Yuanzhe Li, Kenya Nishioka, Satoshi Masuzugawa, Makito Hirano, Kenta Takahashi, Mikhail Kolmogolv, Kimberley J Billingsley, Manabu Funayama, Cornelis Blauwendraat, Nobutaka Hattori

## Abstract

**Background:** Mutations within the genes *PRKN* and *PINK1* are the leading cause of early onset autosomal recessive Parkinson’s disease (PD). However, the genetic cause of most early-onset PD (EOPD) cases still remains unresolved. Long-read sequencing has successfully identified many pathogenic structural variants that cause disease, but this technology has not been widely applied to PD. We recently identified the genetic cause of EOPD in a pair of monozygotic twins by uncovering a complex structural variant that spans over 7 Mb, utilizing Oxford Nanopore Technologies (ONT) long-read sequencing. In this study, we aimed to expand on this and assess whether a second variant could be detected with ONT long-read sequencing in other unresolved EOPD cases reported to carry one heterozygous variant in *PRKN* or *PINK1*.

**Methods:** ONT long-read sequencing was performed on patients with one reported *PRKN/PINK1* pathogenic variant. EOPD patients with an age at onset younger than 50 were included in this study. As a positive control, we also included EOPD patients who had already been identified to carry two known *PRKN* pathogenic variants. Initial genetic testing was performed using either short-read targeted panel sequencing for single nucleotide variants and multiplex ligation-dependent probe amplification (MLPA) for copy number variants.

**Results:** 48 patients were included in this study (*PRKN* “one-variant” n = 24, *PINK1* “one-variant” n = 12, *PRKN* “two-variants” n = 12). Using ONT long-read sequencing, we detected a second pathogenic variant in six *PRKN* “one-variant” patients (26%, 6/23) but none in the *PINK1* “one-variant” patients (0%, 0/12). Long-read sequencing identified one case with a complex inversion, two instances of structural variant overlap, and three cases of duplication. In addition, in the positive control *PRKN* “two-variants” group, we were able to identify both pathogenic variants in *PRKN* in all the patients (100%, 12/12).

**Conclusions:** This data highlights that ONT long-read sequencing is a powerful tool to identify a pathogenic structural variant at the *PRKN* locus that is often missed by conventional methods. Therefore, for cases where conventional methods fail to detect a second variant for EOPD, long-read sequencing should be considered as an alternative and complementary approach.
