## Supplementary material for "The Utility of Long-Read Sequencing in Diagnosing Genetic Autosomal Recessive Parkinson’s Disease: a genetic screening study": eTable2

eTable 2 Results of DNA quality control for long-read sequencing
Sample ID	Qubit (ng/ul)	Volume (ul)	Nanodrop 260/280	Nanodrop 260/230	Femto Peak Sizes (kb) / Averages
PRKN-1	135	56	1.93	1.32	16.2/26.5
PRKN-2	71	199	1.92	1.41	23.8/29.2
PRKN-3	91.8	198	1.91	1.64	30/34.7
PRKN-4	35.6	245	1.79	1.02	106.8/51.9
PINK1-1	74	193	1.93	1.7	30.5/30.3
PINK1-2	24.8	287	1.89	1.18	17.8/22.7
PRKN-5	629	43	1.9	0.24	12.4/13.8
PRKN-6	96.2	196	1.92	1.58	15.2/29.5
PRKN-7	169	99	1.92	1.11	20.4/26.4
PINK1-3	98.7	146	1.91	1.12	20.4/26
PRKN-8	149	144	1.96	1.34	21.8/35.1
PRKN-9	90.6	195	1.87	1.59	23.4/31.3
PRKN-10	88.5	197	1.86	1.51	14/23.4
PRKN-11	129	145	1.91	1.77	8.7/16.7
PRKN-12	64.9	196	1.86	1.48	14.5/25.2
PRKN-13	101	195	1.9	1.63	21.5/21.2
PRKN-14	58.8	194	1.81	1.38	26.9/22.9
PINK1-4	132	146	1.87	1.6	24.2/19.9
PRKN-15	157	92	1.91	1.7	23.9/24.4
PRKN-16	153	143	1.79	1.69	21.3/21.2
PRKN-17	171	144	1.87	1.69	30.5/30.8
PRKN-18	87.2	184	1.64	1.18	26/22.3
PRKN-19	146	95	1.86	1.72	21.3/17.8
PINK1-5	114	194	1.86	1.74	21/14.2
PRKN-20	33.4	244	1.93	1.23	6.4/10
PRKN-21	70.5	195	1.8	1.8	22.4/19.9
PINK1-6	86	196	1.82	1.62	22.3/18.9
PINK1-7	96.9	197	1.75	1.58	30.5/23.6
PINK1-8	66.4	182	1.82	1.62	21.9/18.1
PRKN-22	113	140	1.85	1.36	6/9.8
PRKN-23	52.6	202	1.89	1.7	5.8/5.3
PINK1-9	127	145	1.9	1.74	5.7, 21.6/13.9
PRKN-24	109	145	1.84	1.6	7.4/16.5
PRKN-25	134	145	1.81	1.66	21.3/19.2
PINK1-10	126	145	1.9	1.79	23.3/23.9
PRKN-26	101	146	1.83	1.77	32.4/25.2
PRKN-27	73.3	185	1.84	1.55	27/22.7
PRKN-28	57.1	191	1.74	1.23	21.9/19.3
PRKN-29	157	143	1.89	1.76	22/20.4
PRKN-30	58.6	192	1.69	0.99	17.7/18.2
PRKN-31	149	143	1.84	1.59	26.3/21.8
PRKN-32	230	97	1.76	1.89	8.9/13.8
PRKN-33	164	94	1.82	1.41	6.9, 22/18.1
PINK1-11	134	145	1.86	1.52	16/15.6
PINK1-12	51.2	189	1.62	0.91	19.4/19.1
PRKN-34	181	141	1.83	1.41	24.4/22.4
PRKN-35	73.5	190	1.62	1.04	22.5/20.1
PRKN-36	77.7	192	1.82	1.36	20.2/17.3
