## Supplementary material for "The Utility of Long-Read Sequencing in Diagnosing Genetic Autosomal Recessive Parkinson’s Disease: a genetic screening study": eTable5

eTable 5 Long-read sequencing data outputs
	Overall output (Gb)	Read N50 (kb)	PRKN coverage	PINK1 coverage
PRKN-1	112.22	18.07	34.1218	30.9523
PRKN-2	91.13	24.43	35.5564	40.8122
PRKN-3	88.97	24.83	28.5913	28.539
PRKN-4	117.16	25.72	39.1765	37.3718
PRKN-5	100.91	10.64	36.6857	28.0571
PRKN-6	71.19	20.68	25.0821	24.5829
PRKN-7	69.14	17.6	22.568	20.7628
PRKN-8	72.54	18.68	23.4887	17.9879
PRKN-9	42.24	22.21	16.3011	19.3999
PRKN-10	67.63	17.36	21.4901	23.5652
PRKN-11	63.97	15.18	20.5763	25.3266
PRKN-12	69.26	21.37	22.2028	20.7319
PRKN-13	41.03	21.84	13.5537	7.47314
PRKN-14	108.24	22.86	36.2104	34.1943
PRKN-15	104.18	22.3	38.8213	22.1785
PRKN-16	90.7	17.68	29.373	20.5384
PRKN-17	109.89	20.42	34.5317	27.2992
PRKN-18	114.21	22.92	41.4224	33.721
PRKN-19	115.81	22.94	43.7786	37.0033
PRKN-20	104.52	18.84	34.6672	44.6445
PRKN-21	95.69	22.09	33.1663	27.4232
PRKN-22	123.62	20.54	41.4281	57.0599
PRKN-24	91.52	19.44	28.2227	27.2789
PRKN-25	105.77	18.51	38.6668	38.5327
PRKN-26	113.15	19.12	28.2877	51.6986
PRKN-27	109.92	22.15	34.9522	30.6001
PRKN-28	63.69	19.55	19.2445	17.9226
PRKN-29	121.46	18.45	49.605	35.7238
PRKN-30	120.37	21.85	39.846	49.1445
PRKN-31	88.82	20.86	27.4557	32.6789
PRKN-32	109.3	19.36	34.4022	43.6692
PRKN-33	132.93	19.98	42.2653	34.5677
PRKN-34	107.5	18.73	35.3639	36.1279
PRKN-35	157.92	23.93	50.3943	54.6744
PRKN-36	114.15	22.07	37.812	39.2722
PINK1-1	124.06	21.94	41.5605	46.5721
PINK1-2	56.35	20.82	18.4976	22.5923
PINK1-3	60.68	17.29	18.5909	20.0028
PINK1-4	111.84	21.33	37.9046	39.1432
PINK1-5	114.2	19.82	37.473	35.8184
PINK1-6	127.17	25.08	40.632	52.2639
PINK1-7	90.32	22.29	28.8986	42.3545
PINK1-8	107.54	19.78	37.97	25.684
PINK1-9	116.22	15.93	41.4713	33.6858
PINK1-10	74.53	17.87	24.6232	29.221
PINK1-11	110.12	17	38.0905	37.9952
PINK1-12	124.59	20.09	43.8586	35.1328
Average	97.45	20.38	32.55	32.04
SD	25.35	2.92	9.01	11.24
Max	157.92	25.72	50.39	57.06
Min	41.03	10.64	13.55	7.47
