## Supplementary material for "The Utility of Long-Read Sequencing in Diagnosing Genetic Autosomal Recessive Parkinson’s Disease: a genetic screening study": eTable6

eTable 6 Long-read sequencing adaptive sampling data outputs
	Overall output (Gb)	Read N50 (kb)	PRKN coverage	PINK1 coverage
PRKN-7	10.87	1.02	35.3591	35.9929
PRKN-8	13.08	0.99	46.9777	51.4359
PRKN-9	8.86	1.13	37.6808	28.4047
PRKN-10	11.76	1.1	39.0233	41.4986
PRKN-11	9.13	1.03	24.2267	26.5878
PRKN-12	11.24	0.99	39.2457	34.2038
PRKN-13	11.63	6.91	40.5557	33.1733
PRKN-24	35.45	1.59	86.3406	17.365
PRKN-27	10.52	1.07	40.2283	30.4339
PRKN-28	12.34	0.99	33.7004	37.5091
PINK1-2	12.21	1.27	42.1249	46.9405
PINK1-3	9.59	1.07	32.1038	31.8312
