## Supplementary material for "The Utility of Long-Read Sequencing in Diagnosing Genetic Autosomal Recessive Parkinson’s Disease: a genetic screening study": eTable8

eTable 8 Clinical phenotype of Samples with two PRKN variants only by long-read sequencing
	PRKN-10	PRKN-11	PRKN-21	PRKN-25	PRKN-32	PRKN-35
AAO	31-35	11-15	36-40	46-50	11-15	31-35
Sex	Female	Female	Female	Male	Female	Female
family history	+	-	-	Father PSP	-	+
Hereditary type	AR	Sporadic	Sporadic	AD	Sporadic	AD
resting tremor	+	-	+	-	-	+
bradykinesia	+	+	+	+	+	+
rigidity	+	+	+	+	+	+
postural instability	+	+	+	-	-	+
gait disturbance	+	+	+	+	+	+
hesitation	+	+	+	-	-	+
response to levodopa	+	+	+	+	+	+
Wearing off	-	-	+	+	-	NA
on/off	-	-	-	+	-	NA
levodopa induced dyskinesia	-	+	+	+	-	NA
asymmetrical onset	+	+	NA	+	+	+
dystonia at onset	+	-	NA	+	-	+
dystonia showing response to levodopa	+	-	NA	+	-	+
hyperreflexia	+	-	NA	+	-	-
constipation	-	+	-	+	-	-
urinary disturbance	-	-	-	-	-	-
orthostatic hypotension	-	+	-	+	-	-
sleep benefit	-	+	NA	-	+	-
cognitive decline	-	-	-	-	-	-
REM sleep behavior disorder	-	-	-	-	-	-
sudden sleep	-	-	-	-	-	-
olfactory dysfunction	-	-	-	-	-	-
brain CT/MRI	Normal	Normal	Normal	Normal	Normal	Normal
H/M ratio of MIBG myocardial scintigraphy	No decrease	NA	NA	Decrease	No decrease	No decrease
DAT-SPECT	NA	NA	NA	NA	Bilateral decrease of accumulation	Decrease of accumulation
UPDRS Part I	NA	0	0	NA	0	NA
UPDRS Part II at on	NA	0	17	NA	3	NA
UPDRS Part II at off	NA	13	NA	NA	NA	NA
UPDRS Part III at on	NA	2	25	19	11	30
UPDRS Part III at off	NA	41	NA	NA	NA	51
UPDRS Part IV	NA	5	1	NA	1	NA
MMSE	27	30	NA	NA	NA	NA
LED	450	NA	550	1300	400	200
AAO; age at onset, AD; autosomal dominant, AR; autosomal recessive, PSP; progressive supranuclear palsy, MIBG;123I-metaiodobenzylguanidine DAT-SPECT; dopamine transporter single-photon emission computed tomography, UPDRS; Unified Parkinson’s disease rating scale, MMSE; Mini-Mental State Examination, LED; levodopa equivalent dose NA; not available
