## Supplementary material for "The Utility of Long-Read Sequencing in Diagnosing Genetic Autosomal Recessive Parkinson’s Disease: a genetic screening study": eTable9

eTable 9 Clinical phenotype of all PRKN carriers
	AAO	Sex	family history	Hereditary type	resting tremor	bradykinesia	rigidity	postural instability	gait disturbance	hesitation	response to levodopa	Wearing off	on/off	levodopa induced dyskinesia	assymetrical onset	dystonia at onset	dystonia showing respone to levodopa	hyperreflexia	costipation	urinary disturbance	orthostatic hypotension	sleep benefit	cognitive delcline	REM sleep behavior disorder	sudden sleep	olfactory dysfunction	brain CT/MRI	H/M ratio of MIBG myocardiography	DAT-SPECT	UPDRS Part I	UPDRS Part II at on	UPDRS Part II at off	UPDRS Part III at on	UPDRS Part III at off	UPDRS Part IV	MMSE	LED	Hoen & Yahr on	Hoen & Yahr off
PRKN-1	36-40	F	-	Sporadic	+	+	+	+	+	NA	+	-	-	-	+	+	+	-	-	-	-	NA	-	NA	NA	NA	normal	NA	NA	NA	NA	NA	NA	NA	NA	NA	360	NA	NA
PRKN-2	36-40	M	+	AD	+	-	+	+	+	-	+	-	NA	-	+	-	NA	-	NA	-	-	+	-	NA	NA	NA	NA	NA	NA	NA	NA	NA	NA	NA	NA	NA	NA	NA	NA
PRKN-3	36-40	M	-	Sporadic	+	+	+	+	+	NA	+	+	NA	+	+	-	NA	-	NA	-	-	+	-	NA	+	NA	NA	NA	NA	0	0	21	2	51	7	NA	NA	0	4
PRKN-4	36-40	F	-	Sporadic	+	+	-	-	+	NA	+	-	NA	+	+	-	NA	-	NA	+	+	NA	-	NA	NA	NA	NA	NA	NA	NA	NA	NA	NA	NA	NA	NA	NA	NA	NA
PRKN-5	31-35	M	-	Sporadic	+	+	+	+	+	NA	+	-	NA	-	+	-	NA	-	NA	-	-	-	-	NA	NA	NA	NA	NA	NA	5	15	17	38	40	2	NA	NA	NA	NA
PRKN-6	31-35	F	+	AD	-	+	+	-	+	NA	+	-	NA	-	-	-	NA	+	NA	-	-	-	+	NA	-	NA	NA	NA	NA	13	24	24	52	52	1	17	690	NA	NA
PRKN-7	36-40	F	-	Sporadic	-	+	+	-	+	-	+	-	-	-	+	+	-	+	-	-	-	-	-	NA	-	NA	normal	normal	NA	0	4	NA	18	NA	0	NA	150	2	NA
PRKN-8	31-35	M	-	Sporadic	+	-	-	-	-	-	NA	-	-	-	+	+	NA	-	-	-	-	-	-	NA	-	-	normal	NA	NA	0	3	NA	3	NA	0	30	NA	0	0
PRKN-9	26-30	M	-	Sporadic	-	-	-	-	+	-	-	-	-	+	-	-	+	+	-	-	-	-	-	-	-	-	normal	NA	NA	NA	NA	NA	NA	NA	NA	NA	NA	NA	NA
PRKN-10	31-35	F	+	AR	+	+	+	+	+	+	+	-	-	-	+	+	+	+	-	-	-	-	-	-	-	-	normal	normal	NA	NA	NA	NA	NA	NA	NA	27	450	NA	NA
PRKN-11	11-15	F	-	Sporadic	-	+	+	+	+	+	+	-	-	+	+	-	-	-	+	-	+	+	-	-	-	-	normal	NA	NA	0	0	13	2	41	5	30	NA	NA	NA
PRKN-12	16-20	F	-	Sporadic	+	+	-	+	+	+	+	-	+	+	+	+	+	-	-	-	-	+	-	-	-	-	normal	NA	NA	0	1	12	8	18	11	30	550	NA	NA
PRKN-13	31-35	F	-	Sporadic	+	+	-	-	+	+	+	+	-	+	+	-	-	-	-	-	+	+	-	-	-	-	NA	normal	NA	NA	NA	NA	1	NA	NA	NA	750	NA	NA
PRKN-14	36-40	F	+	AD	-	-	+	-	-	-	+	NA	NA	NA	+	+	+	-	+	-	-	-	-	NA	-	-	normal	NA	NA	0	3	NA	2	NA	0	30	100	1	0
PRKN-15	31-35	F	-	Sporadic	-	+	+	+	+	+	+	-	-	-	-	-	-	+	-	-	-	+	-	-	-	-	normal	normal	NA	0	24	NA	59	64	1	27	300	5	5
PRKN-16	36-40	M	-	Sporadic	+	+	+	-	+	+	NA	-	-	-	+	-	-	+	+	-	-	-	NA	NA	-	-	normal	decrease	NA	0	6	NA	6	NA	1	NA	115	NA	NA
PRKN-17	36-40	M	-	AR	+	-	+	-	+	-	+	-	-	-	-	+	+	-	-	-	-	-	-	-	-	-	normal	normal	NA	0	1	1	21	21	0		NA	NA	NA
PRKN-18	26-30	F	-	Sporadic	-	+	-	+	+	+	+	-	-	+	+	+	-	-	+	-	-	-	NA	NA	-	+	normal	decrease	decrease	14	23	NA	45	NA	10	NA	200	5	5
PRKN-19	31-35	F	+	AD	+	+	+	+	+	+	+	+	+	+	NA	NA	NA	-	+	+	+	-	-	NA	+	+	normal	normal	decrease	4	2	29	17	57	6	25	932	3	4
PRKN-20	36-40	M	-	Sporadic	+	+	+	-	+	+	+	-	+	-	+	-	-	-	-	+	-	-	-	-	-	-	normal	normal	decrease	2	2	6	11	15	4	NA	1360	1.5	2
PRKN-21	36-40	F	-	Sporadic	+	+	+	+	+	+	+	+	-	+	NA	NA	NA	NA	-	-	-	NA	-	-	-	-	normal	NA	NA	0	17	NA	25	NA	1	NA	550	NA	NA
PRKN-22	46-50	F	-	Sporadic	-	+	+	+	+	+	+	+	+	+	+	-	-	-	+	+	+	-	-	-	-	-	normal	decrease	decrease	1	10	15	27	NA	11	NA	1265	3	3
PRKN-24	6-10	M	-	Sporadic	+	+	+	+	+	+	+	+	+	+	+	+	+	+	+	-	-	+	-	-	+	+	NA	NA	NA	NA	NA	NA	NA	NA	NA	28	810	NA	NA
PRKN-25	46-50	M	+	AD	-	+	+	-	+	-	+	+	+	+	+	+	+	+	+	-	+	-	-	-	-	-	normal	decrease	NA	NA	NA	NA	19	NA	NA	NA	1300	NA	NA
PRKN-26	21-25	F	+	AR	+	-	-	+	+	-	+	+	+	+	+	-	-	+	-	-	+	+	-	NA	-	+	normal	decrease	NA	0	19	NA	21	53	12	30	650	4	5
PRKN-27	31-35	M	-	Sporadic	+	+	+	+	+	+	+	+	+	+	+	-	-	-	-	-	-	-	+	-	-	+	normal	decrease	decrease	NA	NA	NA	26	NA	NA	27	1425	2	3
PRKN-28	41-45	M	+	AD	+	+	+	-	-	-	+	-	-	-	+	-	-	-	-	+	-	-	-	-	-	-	normal	normal	decrease	0	6	NA	10	NA	0	30	300	2	2
PRKN-29	31-35	F	-	Sporadic	-	+	+	+	+	+	+	+	+	+	+	-	-	-	-	-	-	-	-	NA	-	-	normal	normal	decrease	0	1	1	9	NA	3	29	588	3	3
PRKN-30	46-50	F	-	Sporadic	+	+	+	+	-	-	+	+	+	-	-	-	-	-	+	-	-	-	-	-	-	-	normal	normal	NA	NA	NA	NA	NA	NA	NA	NA	300	NA	NA
PRKN-31	41-45	F	+	AD	-	+	+	+	+	-	+	+	-	-	+	-	-	-	+	-	-	-	NA	NA	-	+	normal	NA	decrease	6	4	12	NA	7	2	NA	737	2.5	2.5
PRKN-32	31-35	F	-	Sporadic	-	+	+	-	+	-	+	-	-	-	+	-	-	-	-	-	-	+	-	-	-	-	normal	normal	decrease	0	3	NA	11	NA	1		400	NA	NA
PRKN-33	11-15	F	+	AD	+	+	+	+	+	-	+	NA	NA	NA	+	+	+	+	-	-	-	+	-	NA	-	-	normal	NA	decrease	0	4	NA	24	48	1	NA	300	2	NA
PRKN-34	46-50	F	-	Sporadic	-	+	+	+	+	-	+	+	-	+	+	-	-	+	-	+	-	-	+	NA	-	-	normal	normal	NA	0	18	NA	19	NA	4	22	2010	3	4
PRKN-35	31-35	F	+	AD	+	+	+	+	+	+	+	NA	NA	NA	+	+	+	-	-	-	-	-	-	-	-	-	normal	normal	decrease	NA	NA	NA	30	51	NA	NA	200	NA	NA
PRKN-36	26-30	M	-	Sporadic	+	+	-	+	+	+	+	-	-	-	+	-	-	-	-	-	NA	+	NA	NA	-	-	NA	normal	decrease	0	38	NA	63	NA	NA	NA	650	NA	NA
AAO; age at onset, AAE; age at examination, REM; rapid eye movement, MIBG; 123I-metaiodobenzylguanidine, DAT-SPECT; dopamine transporter single-photon emission computed tomography, UPDRS; Unified Parkinson’s disease rating scale, LED; levodopa equivalent dose, NA; not available
