## Supplementary material for "The Utility of Long-Read Sequencing in Diagnosing Genetic Autosomal Recessive Parkinson’s Disease: a genetic screening study": eTable10

eTable 10 Correlation of number of PRKN variants and clinical phenotype
	Correlation	P-Value
AAO	-0.4519590971	0.006417999069
AAE	0.1470647172	0.3992023476
Disease duration	0.499709409	0.002240075257
family history	0.1653617963	0.342456869
resting tremor	0.1994381706	0.2507100095
bradykinesia	0.01300127419	0.9409099756
rigidity	0.0155586676	0.9293134339
postural instability	0.1994381706	0.2507100095
gait disturbance	0.3696246622	0.02886218449
hesitation	0.07142857143	0.7075964256
response to levodopa	0.1936491673	0.2802320068
Wearing off	-0.1908854289	0.2953250957
on/off	0.08574929257	0.670641624
levodopa induced dyskinesia	0.125	0.495457125
asymmetrical onset	0.09736550733	0.5898597585
dystonia at onset	0.3552206676	0.042498579
dystonia showing response to levodopa	0.4889205555	0.009655484488
hyperreflexia	0.06286946135	0.723918602
constipation	-0.09449111825	0.6194207719
urinary disturbance	-0.3163643386	0.06409171989
orthostatic hypotension	0.04286204166	0.8097964341
sleep benefit	0.2430949469	0.1800327465
cognitive decline	0.07779730695	0.6774185703
sudden sleep	-0.07779730695	0.6774185703
olfactory dysfunction	0.2119213177	0.2789809167
H/M ratio of MIBG myocardial scintigraphy	0.3563483225	0.1230343541
UPDRS Part I	0.2880902831	0.1722041441
UPDRS Part II at on	0.1010821298	0.6383760266
UPDRS Part II at off	-0.03516054232	0.9182568525
UPDRS Part III at on	0.2081675	0.2974318232
UPDRS Part III at off	0.04689409835	0.8790889151
UPDRS Part IV	0.1775360526	0.4176989381
MMSE	-0.0782061887	0.7904357025
LED	-0.08188176111	0.6847276082
Hoen & Yahr on	0.3294572326	0.2127344981
Hoen & Yahr off	0.4271751547	0.1276491129
Sex	-0.08112739143	0.6431562469
Hereditary type autosomal recessive	0.2975595179	0.08256008051
Hereditary type sporadic	-0.2202240371	0.2036498929
AAO; age at onset, AAE; age at examination, REM; rapid eye movement, MIBG; 123I-metaiodobenzylguanidine, DAT-SPECT; dopamine transporter single-photon emission computed tomography, UPDRS; Unified Parkinson’s disease rating scale, H/M; heart-to-mediastinum MMSE; minimal mental status examination, LED; levodopa equivalent dose
